# Temporal trends in *Plasmodium vivax* diversity in eastern Cambodia evidence declining transmission

**DOI:** 10.64898/2026.03.03.26346840

**Authors:** Rotha Eam, Kian Soon Hoon, Edwin Sutanto, Anjana Rai, Hidayat Trimarsanto, Angela Rumaseb, Sopheany Thin, Sreyneat Hor, Chhea Chhorvann, Tol Bunkea, Ric N Price, Jean Popovici, Sarah Auburn

## Abstract

**Background:** Elimination of *Plasmodium vivax* is challenging due to its dormant liver stages (hypnozoites), which can reactivate weeks or months after the primary infection, causing relapses and ongoing transmission of the parasite. Despite these challenges, *P. vivax* clinical case numbers have declined over the past decade in Cambodia. We used parasite genotyping to assess whether the decline in case numbers was reflected in parasite diversity and relatedness as a proxy to transmission.

**Methods:** Genotyping was conducted on 182 symptomatic *P. vivax* isolates collected in eastern Cambodia in 2014, 2015, 2019 and 2023. A panel of 93 microhaplotype markers (vivaxGEN panel) was genotyped using Illumina sequencing. Population genetic measures were applied to determine infection diversity and relatedness (identity-by-descent (IBD)) each year.

**Results:** The genetic results correlated well with clinical case numbers for the study years. The percentage of polyclonal infections was 5% in 2023 compared to 22-48% in earlier years (p<0.05) suggesting substantial reduction in superinfection and aligning with accelerated primaquine use in 2021. The cases in 2023 also had the highest percentage of infections with IBD >0.95 with one or more other infections (81.4% versus 8.9-10.8% in 2014-2019) indicative of inbreeding following population bottlenecking. In 2019, there was a spike in polyclonal infections (48%) and population diversity following local interruption of critical malaria control services.

**Conclusions:** Our findings illustrate the potential of microhaplotype genotyping to inform on *P. vivax* transmission to assess intervention efficacy. In eastern Cambodia, the data provides evidence to support of widespread use of radical cure for patients with *P. vivax* malaria.
