## Supplementary Data 2 for "Temporal trends in *Plasmodium vivax* diversity in eastern Cambodia evidence declining transmission"

Year	Amplicon_name	Diversity	Effective cardinalities
2015	7907	0.608979592	2.557411273
2015	9674	0.59755102	2.484787018
2015	12243	0.774691358	4.438356164
2015	15441	0.626038781	2.674074074
2015	24710	0.419753086	1.723404255
2015	26982	0.856481481	6.967741935
2015	33640	0.37191358	1.592137592
2015	43133	0.890581717	9.139240506
2015	44595	0.925925926	13.5
2015	50287	0.830246914	5.890909091
2015	54827	0.297142857	1.422764228
2015	67489	0.711734694	3.469026549
2015	74562	0.719135802	3.56043956
2015	81132	0.484897959	1.941362916
2015	87526	0.767346939	4.298245614
2015	92164	0.538580247	2.16722408
2015	93261	0.466938776	1.875957121
2015	100236	0.337959184	1.510480888
2015	104765	0.788571429	4.72972973
2015	111288	0.648148148	2.842105263
2015	113672	0.734842951	3.771349862
2015	118844	0.918918919	12.33333333
2015	127882	0.83234714	5.964705882
2015	130632	0.826122449	5.751173709
2015	139001	0.210612245	1.26680455
2015	143020	0.882716049	8.526315789
2015	145716	0.758217677	4.135951662
2015	151535	0.785306122	4.657794677
2015	153449	0.711419753	3.465240642
2015	157614	0.781592403	4.578595318
2015	165484	0.395102041	1.65317139
2015	178560	0.486111111	1.945945946
2015	182475	0.670562454	3.035476718
2015	185264	0.73046019	3.7100271
2015	190188	0.809795918	5.25751073
2015	191493	0.806530612	5.168776371
2015	202627	0.669387755	3.024691358
2015	206308	0.553469388	2.239488117
2015	212462	0.88531775	8.719745223
2015	214187	0.527777778	2.117647059
2015	220647	0.759183673	4.152542373
2015	226528	0.832724617	5.978165939
2015	231108	0.700408163	3.337874659
2015	234628	0.523148148	2.097087379
2015	240353	0.802469136	5.0625
2015	246142	0.723265306	3.613569322
2015	247163	0.740740741	3.857142857
2015	256576	0.502857143	2.011494253
2015	259053	0.777142857	4.487179487
2015	264031	0.663580247	2.972477064
2015	267505	0.197530864	1.246153846
2015	270238	0.411428571	1.699029126
2015	274564	0.945306122	18.28358209
2015	276606	0.662037037	2.95890411
2015	285205	0.83755102	6.155778894
2015	291380	0.606281958	2.539888683
2015	296123	0.754847645	4.079096045
2015	301517	0.888239591	8.947712418
2015	304503	0.616780045	2.609467456
2015	307891	0.679012346	3.115384615
2015	313080	0.825484765	5.73015873
2015	322153	0.702040816	3.356164384
2015	326331	0.804897959	5.125523013
2015	329094	0.827755102	5.805687204
2015	335584	0.487654321	1.951807229
2015	341498	0.244897959	1.324324324
2015	344819	0.58122449	2.38791423
2015	353283	0.687346939	3.19843342
2015	354590	0.8	5
2015	357841	0.726530612	3.656716418
2015	364991	0.525714286	2.108433735
2015	370151	0.497959184	1.991869919
2015	382674	0.910153397	11.1300813
2015	385196	0.597516435	2.484573503
2015	389038	0.444444444	1.8
2015	394419	0.802045289	5.051660517
2015	403278	0.869247626	7.648044693
2015	416631	0.743944637	3.905405405
2015	419038	0.731428571	3.723404255
2015	422331	0.799123448	4.978181818
2015	430447	0.566358025	2.306049822
2015	434704	0.688581315	3.211111111
2015	445323	0.75308642	4.05
2015	452117	0.344489796	1.525529265
2015	456454	0.845714286	6.481481481
2015	458944	0.16	1.19047619
2015	461645	0.75154321	4.02484472
2015	464987	0.641632653	2.790432802
2015	466426	0.937541091	16.01052632
2015	475191	0.673130194	3.059322034
2015	478433	0.696859021	3.298795181
2015	481392	0.555601833	2.250234302
2014	7907	0.669421488	3.025
2014	9674	0.491735537	1.967479675
2014	12243	0.842975207	6.368421053
2014	15441	0.595041322	2.469387755
2014	24710	0.08677686	1.095022624
2014	26982	0.73553719	3.78125
2014	33640	0.541322314	2.18018018
2014	43133	0.896030246	9.618181818
2014	44595	0.899810964	9.981132075
2014	50287	0.772727273	4.4
2014	54827	0.243801653	1.322404372
2014	67489	0.559556787	2.270440252
2014	74562	0.67768595	3.102564103
2014	81132	0.545454545	2.2
2014	87526	0.714876033	3.507246377
2014	92164	0.512396694	2.050847458
2014	93261	0.23553719	1.308108108
2014	100236	0.54	2.173913043
2014	104765	0.801652893	5.041666667
2014	111288	0.669421488	3.025
2014	113672	0.561983471	2.283018868
2014	118844	0.814049587	5.377777778
2014	127882	0.826446281	5.761904762
2014	130632	0.79338843	4.84
2014	139001	0.479338843	1.920634921
2014	143020	0.851239669	6.722222222
2014	145716	0.772727273	4.4
2014	151535	0.888429752	8.962962963
2014	153449	0.681818182	3.142857143
2014	157614	0.839319471	6.223529412
2014	165484	0.607438017	2.547368421
2014	178560	0.495867769	1.983606557
2014	182475	0.611570248	2.574468085
2014	185264	0.73553719	3.78125
2014	190188	0.756198347	4.101694915
2014	191493	0.743801653	3.903225806
2014	202627	0.727272727	3.666666667
2014	206308	0.351239669	1.541401274
2014	212462	0.892561983	9.307692308
2014	214187	0.533057851	2.14159292
2014	220647	0.714876033	3.507246377
2014	226528	0.838842975	6.205128205
2014	231108	0.76446281	4.245614035
2014	234628	0.495867769	1.983606557
2014	240353	0.818181818	5.5
2014	246142	0.826446281	5.761904762
2014	247163	0.743801653	3.903225806
2014	256576	0.516528926	2.068376068
2014	259053	0.665289256	2.987654321
2014	264031	0.661157025	2.951219512
2014	267505	0.291666667	1.411764706
2014	270238	0.623966942	2.659340659
2014	274564	0.925619835	13.44444444
2014	276606	0.681818182	3.142857143
2014	285205	0.814049587	5.377777778
2014	291380	0.628099174	2.688888889
2014	296123	0.79338843	4.84
2014	301517	0.918714556	12.30232558
2014	304503	0.513888889	2.057142857
2014	307891	0.731404959	3.723076923
2014	313080	0.855371901	6.914285714
2014	322153	0.603305785	2.520833333
2014	326331	0.79338843	4.84
2014	329094	0.82231405	5.627906977
2014	335584	0.44214876	1.792592593
2014	341498	0.298676749	1.425876011
2014	344819	0.417355372	1.716312057
2014	353283	0.615702479	2.602150538
2014	354590	0.801652893	5.041666667
2014	357841	0.698347107	3.315068493
2014	364991	0.681818182	3.142857143
2014	370151	0.517958412	2.074509804
2014	382674	0.896030246	9.618181818
2014	385196	0.719008264	3.558823529
2014	389038	0.465373961	1.870466321
2014	394419	0.710775047	3.45751634
2014	403278	0.834710744	6.05
2014	416631	0.722222222	3.6
2014	419038	0.73553719	3.78125
2014	422331	0.694214876	3.27027027
2014	430447	0.714876033	3.507246377
2014	434704	0.644628099	2.813953488
2014	445323	0.748582231	3.977443609
2014	452117	0.243801653	1.322404372
2014	456454	0.826446281	5.761904762
2014	458944	0.243801653	1.322404372
2014	461645	0.812854442	5.343434343
2014	464987	0.566115702	2.304761905
2014	466426	0.926275992	13.56410256
2014	475191	0.590909091	2.444444444
2014	478433	0.561983471	2.283018868
2014	481392	0.44	1.785714286
2019	7907	0.766272189	4.278481013
2019	9674	0.579881657	2.38028169
2019	12243	0.792899408	4.828571429
2019	15441	0.792866941	4.82781457
2019	24710	0.269230769	1.368421053
2019	26982	0.807692308	5.2
2019	33640	0.683431953	3.158878505
2019	43133	0.863905325	7.347826087
2019	44595	0.9088	10.96491228
2019	50287	0.849112426	6.62745098
2019	54827	0.426035503	1.742268041
2019	67489	0.771266541	4.371900826
2019	74562	0.730769231	3.714285714
2019	81132	0.565088757	2.299319728
2019	87526	0.715976331	3.520833333
2019	92164	0.624260355	2.661417323
2019	93261	0.520710059	2.086419753
2019	100236	0.49704142	1.988235294
2019	104765	0.692307692	3.25
2019	111288	0.534979424	2.150442478
2019	113672	0.529492455	2.125364431
2019	118844	0.882653061	8.52173913
2019	127882	0.869684499	7.673684211
2019	130632	0.825443787	5.728813559
2019	139001	0.482248521	1.931428571
2019	143020	0.713017751	3.484536082
2019	145716	0.639053254	2.770491803
2019	151535	0.896	9.615384615
2019	153449	0.526627219	2.1125
2019	157614	0.786982249	4.694444444
2019	165484	0.337278107	1.508928571
2019	178560	0.269230769	1.368421053
2019	182475	0.763313609	4.225
2019	185264	0.76035503	4.172839506
2019	190188	0.852071006	6.76
2019	191493	0.831360947	5.929824561
2019	202627	0.535077289	2.150895141
2019	206308	0.452662722	1.827027027
2019	212462	0.887573964	8.894736842
2019	214187	0.426035503	1.742268041
2019	220647	0.683431953	3.158878505
2019	226528	0.866863905	7.511111111
2019	231108	0.775147929	4.447368421
2019	234628	0.390532544	1.640776699
2019	240353	0.784023669	4.630136986
2019	246142	0.823045267	5.651162791
2019	247163	0.732510288	3.738461538
2019	256576	0.520710059	2.086419753
2019	259053	0.733727811	3.755555556
2019	264031	0.686390533	3.188679245
2019	267505	0.444444444	1.8
2019	270238	0.571005917	2.331034483
2019	274564	0.872781065	7.860465116
2019	276606	0.775147929	4.447368421
2019	285205	0.819526627	5.540983607
2019	291380	0.603550296	2.52238806
2019	296123	0.75443787	4.072289157
2019	301517	0.902366864	10.24242424
2019	304503	0.666666667	3
2019	307891	0.819526627	5.540983607
2019	313080	0.810650888	5.28125
2019	322153	0.49408284	1.976608187
2019	326331	0.798816568	4.970588235
2019	329094	0.707100592	3.414141414
2019	335584	0.597633136	2.485294118
2019	341498	0.393491124	1.648780488
2019	344819	0.559171598	2.268456376
2019	353283	0.434911243	1.769633508
2019	354590	0.765432099	4.263157895
2019	357841	0.73964497	3.840909091
2019	364991	0.662721893	2.964912281
2019	370151	0.541420118	2.180645161
2019	382674	0.880658436	8.379310345
2019	385196	0.636094675	2.74796748
2019	389038	0.42	1.724137931
2019	394419	0.798353909	4.959183673
2019	403278	0.680473373	3.12962963
2019	416631	0.832	5.952380952
2019	419038	0.775147929	4.447368421
2019	422331	0.571005917	2.331034483
2019	430447	0.618343195	2.620155039
2019	434704	0.600591716	2.503703704
2019	445323	0.715976331	3.520833333
2019	452117	0.204142012	1.256505576
2019	456454	0.866863905	7.511111111
2019	458944	0	1
2019	461645	0.659763314	2.939130435
2019	464987	0.704142012	3.38
2019	466426	0.924554184	13.25454545
2019	475191	0.63648834	2.750943396
2019	478433	0.74260355	3.885057471
2019	481392	0.518626735	2.077389985
2023	7907	0.686496133	3.189753321
2023	9674	0.592504462	2.454014599
2023	12243	0.710291493	3.45174538
2023	15441	0.547293278	2.208935611
2023	24710	0.249851279	1.333068993
2023	26982	0.775728733	4.458885942
2023	33640	0.636525877	2.751227496
2023	43133	0.799524093	4.988130564
2023	44595	0.849494349	6.644268775
2023	50287	0.665	2.985074627
2023	54827	0.04759072	1.04996877
2023	67489	0.732897085	3.743875278
2023	74562	0.59964307	2.497771174
2023	81132	0.459250446	1.849284928
2023	87526	0.711481261	3.465979381
2023	92164	0.776918501	4.482666667
2023	93261	0.58774539	2.425685426
2023	100236	0.545693623	2.201157742
2023	104765	0.723378941	3.615053763
2023	111288	0.722189173	3.599571734
2023	113672	0.538964902	2.169032258
2023	118844	0.768590125	4.321336761
2023	127882	0.734086853	3.760626398
2023	130632	0.805	5.128205128
2023	139001	0.673408685	3.061930783
2023	143020	0.686496133	3.189753321
2023	145716	0.804283165	5.109422492
2023	151535	0.761245675	4.188405797
2023	153449	0.58774539	2.425685426
2023	157614	0.743604997	3.900232019
2023	165484	0.135633551	1.156916724
2023	178560	0.322427127	1.475856014
2023	182475	0.359309935	1.560817084
2023	185264	0.710291493	3.45174538
2023	190188	0.56989887	2.325034578
2023	191493	0.732897085	3.743875278
2023	202627	0.688875669	3.21414914
2023	206308	0.497323022	1.989349112
2023	212462	0.767400357	4.299232737
2023	214187	0.214158239	1.272520818
2023	220647	0.709101725	3.437627812
2023	226528	0.747174301	3.955294118
2023	231108	0.684116597	3.165725047
2023	234628	0.488994646	1.956926659
2023	240353	0.749553837	3.992874109
2023	246142	0.641284949	2.787728027
2023	247163	0.628197501	2.6896
2023	256576	0.509220702	2.037575758
2023	259053	0.817370613	5.475570033
2023	264031	0.669839381	3.028828829
2023	267505	0.255102041	1.342465753
2023	270238	0.55800119	2.262449529
2023	274564	0.823142669	5.654275093
2023	276606	0.685306365	3.177693762
2023	285205	0.743604997	3.900232019
2023	291380	0.573468174	2.344490934
2023	296123	0.806662701	5.172307692
2023	301517	0.863771565	7.340611354
2023	304503	0.673333333	3.06122449
2023	307891	0.691255205	3.238921002
2023	313080	0.700773349	3.34194831
2023	322153	0.703152885	3.368737475
2023	326331	0.58179655	2.391180654
2023	329094	0.707911957	3.423625255
2023	335584	0.297441999	1.423370025
2023	341498	0.655562165	2.90328152
2023	344819	0.297441999	1.423370025
2023	353283	0.58774539	2.425685426
2023	354590	0.750743605	4.011933174
2023	357841	0.656751933	2.913344887
2023	364991	0.590124926	2.439767779
2023	370151	0.368828079	1.584354383
2023	382674	0.693634741	3.26407767
2023	385196	0.634146341	2.733333333
2023	389038	0.438276114	1.78023407
2023	394419	0.736466389	3.794582393
2023	403278	0.662700773	2.964726631
2023	416631	0.73046875	3.710144928
2023	419038	0.731707317	3.727272727
2023	422331	0.779298037	4.530997305
2023	430447	0.428316478	1.749219563
2023	434704	0.43307555	1.763903463
2023	445323	0.542534206	2.185955787
2023	452117	0.314098751	1.45793582
2023	456454	0.724568709	3.630669546
2023	458944	0.414039262	1.706598985
2023	461645	0.770969661	4.366233766
2023	464987	0.621959237	2.645217391
2023	466426	0.831647829	5.939929329
2023	475191	0.654372397	2.893287435
2023	478433	0.660321237	2.943957968
2023	481392	0.289046231	1.406561219
