## Supplementary Data 3 for "Temporal trends in *Plasmodium vivax* diversity in eastern Cambodia evidence declining transmission"

Samples_ID	Year	polyclonal status	prob_polyclonal	post_effective_moi_lower	post_effective_moi_med	post_effective_moi_upper	post_effective_moi_mean	Heterozygosity
Kim_003	2015	FALSE	0	1	1	1	1	0.023184857
Kim_004	2015	FALSE	0	1	1	1	1	0.002170669
Kim_005	2015	FALSE	0	1	1	1	1	0.002189036
Kim_007	2015	FALSE	0	1	1	1	1	0.001637515
Kim_008	2015	FALSE	0	1	1	1	1	0.001805423
Kim_009	2015	TRUE	1	2.857129067	3.2326774	3.730309802	3.243027323	0.381571573
Kim_010	2015	FALSE	0	1	1	1	1	0.003853895
Kim_011	2015	FALSE	0	1	1	1	1	0
Kim_012	2015	FALSE	0	1	1	1	1	0
Kim_013	2015	TRUE	1	1.423025504	1.597251058	1.827750683	1.607711479	0.121567749
Kim_014	2015	FALSE	0	1	1	1	1	0
Kim_015	2015	FALSE	0	1	1	1	1	0
Kim_016	2015	FALSE	0	1	1	1	1	0.048296141
Kim_017	2015	FALSE	0	1	1	1	1	0
Kim_018	2015	FALSE	0	1	1	1	1	0
Kim_019	2015	FALSE	0	1	1	1	1	0.076709927
Kim_020	2015	TRUE	1	1.347947918	1.535466671	1.706494982	1.536520103	0.177860005
Kim_021	2015	FALSE	0	1	1	1	1	0
Kim_022	2015	FALSE	0	1	1	1	1	0.001944967
Kim_023	2015	TRUE	1	1.7159412	1.908780292	2.353703082	1.965670065	0.27912208
Kim_024	2015	FALSE	0	1	1	1	1	0
Kim_025	2015	FALSE	0.108	1	1	1.265908718	1.027180568	0.028283797
Kim_026	2015	FALSE	0	1	1	1	1	0.001330828
Kim_027	2015	FALSE	0	1	1	1	1	0
Kim_028	2015	FALSE	0.009	1	1	1	1.001389921	0.014120183
Kim_029	2015	FALSE	0	1	1	1	1	0.001237778
Kim_030	2015	FALSE	0	1	1	1	1	0
Kim_031	2015	TRUE	1	2.197124243	2.520168111	2.946076393	2.530725589	0.325369401
Kim_032	2015	FALSE	0	1	1	1	1	0
Kim_033	2015	FALSE	0.254	1	1	1.47005229	1.089568104	0.035782608
Kim_042	2015	FALSE	0.002	1	1	1	1.000712466	0.024351151
Kim_055	2015	FALSE	0	1	1	1	1	0
Kim_056	2015	FALSE	0.227	1	1	1.005317926	1.001202205	0
Kim_057	2015	TRUE	1	1.597048551	1.765615314	1.950032234	1.762981207	0.198718876
Kim_058	2015	FALSE	0	1	1	1	1	0.002094498
Kim_062	2015	FALSE	0	1	1	1	1	0.001952995
Kim_063	2015	TRUE	1	1.444031161	1.606031567	1.791537449	1.615509066	0.168419537
Kim_066	2015	FALSE	0	1	1	1	1	0
Kim_067	2015	FALSE	0	1	1	1	1	0.001142742
Kim_068	2015	FALSE	0	1	1	1	1	0
Kim_069	2015	FALSE	0	1	1	1	1	0
Kim_070	2015	TRUE	1	1.321053982	1.485466778	1.668999389	1.486083365	0.08850882
Kim_071	2015	TRUE	1	1.53687942	1.70082666	1.891115546	1.704570064	0.243062122
Kim_072	2015	TRUE	1	1.073911905	1.166216969	1.367490709	1.180508602	0.030689459
Kim_073	2015	FALSE	0	1	1	1	1	0
NI_003	2014	FALSE	0	1	1	1	1	0
NI_011	2014	FALSE	0	1	1	1	1	0.001823747
NI_012	2014	TRUE	1	1.686833143	1.968202055	2.210957491	1.961771118	0.217460332
NI_015	2014	FALSE	0	1	1	1	1	0
NI_025	2014	FALSE	0	1	1	1	1	0.001864898
NI_026	2014	TRUE	1	1.155045271	1.284359097	1.463948071	1.284998922	0.064011065
NI_027	2014	FALSE	0	1	1	1	1	0.002742592
NI_032	2014	FALSE	0	1	1	1	1	0.001126394
NI_033	2014	FALSE	0.007	1	1	1	1.00072952	0
NI_034	2014	FALSE	0	1	1	1	1	0
NI_035	2014	FALSE	0	1	1	1	1	0
NI_036	2014	TRUE	1	1.667330027	1.938255489	2.305416644	1.955916726	0.123545571
NI_037	2014	FALSE	0	1	1	1	1	0
NI_038	2014	FALSE	0	1	1	1	1	0
NI_039	2014	FALSE	0.079	1	1	1.116469502	1.006927734	0.001553018
NI_040	2014	TRUE	1	1.098212242	1.238857269	1.371426105	1.237206322	0.037870839
NI_041	2014	FALSE	0	1	1	1	1	0
NI_042	2014	TRUE	1	2.539321452	2.945060104	3.34432745	2.936271416	0.367663419
NI_043	2014	FALSE	0	1	1	1	1	0.05242891
NI_044	2014	TRUE	1	1.437341273	1.587170243	1.768007293	1.59460516	0.175797429
NI_045	2014	FALSE	0	1	1	1	1	0.001080511
NI_048	2014	FALSE	0	1	1	1	1	0
NI_050	2014	TRUE	0.998	1.384129167	1.559821606	1.750320628	1.555788622	0.123533889
NI_051	2014	TRUE	1	1.278003889	1.431918621	1.630363552	1.441382503	0.095092198
NI_052	2014	TRUE	1	1.25501287	1.415766835	1.597511894	1.419376275	0.086591122
NI_053	2014	TRUE	1	1.257557532	1.413971066	1.666490666	1.437213224	0.060060305
NI_056	2014	FALSE	0	1	1	1	1	0
NI_057	2014	TRUE	1	1.2272259	1.36450994	1.537824009	1.364412723	0.08528231
NI_058	2014	TRUE	1	1.224057452	1.375818908	1.543323793	1.378620212	0.096027628
NI_059	2014	FALSE	0	1	1	1	1	0.001639642
NI_060	2014	TRUE	1	1.71088174	1.843857259	1.948753492	1.844401697	0.305112274
NI_061	2014	FALSE	0	1	1	1	1	0
NI_062	2014	FALSE	0	1	1	1	1	0.001843703
NI_064	2014	TRUE	1	1.345801337	1.527422875	1.711489737	1.520645044	0.134169898
NI_065	2014	FALSE	0	1	1	1	1	0
NI_066	2014	TRUE	1	1.36849253	1.543669462	1.783860207	1.545011819	0.147508987
NI_067	2014	FALSE	0	1	1	1	1	0.001503702
SCPv_0787	2019	FALSE	0.037	1	1	1.147079527	1.007152768	0.002062626
SCPv_0788	2019	TRUE	1	1.342312562	1.596589088	1.87260592	1.596575237	0.05891882
SCPv_0789	2019	FALSE	0	1	1	1	1	0
SCPv_0790	2019	FALSE	0	1	1	1	1	0.001039347
SCPv_0793	2019	FALSE	0	1	1	1	1	0.001171544
SCPv_0794	2019	TRUE	1	1.242458852	1.382349879	1.554034859	1.390495583	0.035965752
SCPv_0795	2019	TRUE	1	1.113711894	1.25282371	1.424566805	1.251371066	0.017179528
SCPv_0796	2019	TRUE	1	1.806951523	2.076640189	2.37199676	2.08700168	0.235061205
SCPv_0797	2019	FALSE	0	1	1	1	1	0
SCPv_0798	2019	TRUE	1	1.892379478	2.1956985	2.452928774	2.18835305	0.255108702
SCPv_0799	2019	TRUE	1	2.212238133	2.486557573	2.868752237	2.517763785	0.104290158
SCPv_0800	2019	FALSE	0	1	1	1	1	0.002748845
SCPv_0801	2019	TRUE	1	1.976511478	2.298317075	2.66911658	2.311030188	0.225965538
SCPv_0802	2019	FALSE	0	1	1	1	1	0.007376739
SCPv_0803	2019	FALSE	0	1	1	1	1	0
SCPv_0804	2019	FALSE	0	1	1	1	1	0
SCPv_0806	2019	TRUE	0.792	1	1.12366879	1.287054491	1.125165183	0.006813973
SCPv_0807	2019	FALSE	0	1	1	1	1	0.002316366
SCPv_0809	2019	FALSE	0	1	1	1	1	0
SCPv_0810	2019	FALSE	0	1	1	1	1	0.003480796
SCPv_0811	2019	FALSE	0	1	1	1	1	0.002240186
SCPv_0813	2019	FALSE	0	1	1	1	1	0.00153112
SCPv_0822	2019	FALSE	0.003	1	1	1	1.00051809	0
SCPv_0824	2019	FALSE	0	1	1	1	1	0
SCPv_0825	2019	FALSE	0	1	1	1	1	0.001939695
SCPv_0826	2019	TRUE	1	1.572391691	1.732994527	1.861689508	1.729270905	0.171756731
SCPv_0828	2019	TRUE	1	1.313434909	1.469976902	1.667739446	1.475371386	0.086972592
SCPv_0831	2019	TRUE	1	1.654020035	1.821448058	1.913765206	1.808383306	0.227654604
SCPv_0832	2019	FALSE	0	1	1	1	1	0
SCPv_0833	2019	TRUE	1	2.068757832	2.391295075	2.647046745	2.363706723	0.217325088
SCPv_0834	2019	TRUE	1	2.715324509	3.106427789	3.545733571	3.114845265	0.348298841
SCPv_0835	2019	TRUE	1	1.452084482	1.606914252	1.760341093	1.605764068	0.108897068
SCPv_0836	2019	FALSE	0	1	1	1	1	0.001313309
SCPv_0837	2019	FALSE	0	1	1	1	1	0
SCPv_0838	2019	TRUE	1	2.880605191	3.293251634	3.709878564	3.296856026	0.371681745
SCPv_0839	2019	FALSE	0	1	1	1	1	0
SCPv_0843	2019	FALSE	0	1	1	1	1	0
SCPv_0844	2019	TRUE	1	1.486034694	1.656566024	1.909557223	1.667834758	0.09078364
SCPv_0845	2019	FALSE	0	1	1	1	1	0.002340447
SCPv_0846	2019	TRUE	1	1.426389869	1.647123337	1.93181293	1.661186885	0.067887718
SCPv_0847	2019	TRUE	1	1.68626523	1.954447806	2.264137626	1.957748598	0.21225114
SCPv_0848	2019	FALSE	0	1	1	1	1	0
SCPv_0849	2019	TRUE	1	1.212589502	1.38519901	1.591168335	1.385314478	0.091668943
SCPv_0850	2019	TRUE	1	1.560250252	1.748387665	1.882650416	1.739283872	0.149072006
SCPv_0851	2019	FALSE	0	1	1	1	1	0
SCPv_0852	2019	TRUE	1	1.428292811	1.608498693	1.792187605	1.612791125	0.09577157
SCPv_0853	2019	TRUE	1	1.266482984	1.419631362	1.588332421	1.420985506	0.079738173
SCPv_0854	2019	TRUE	1	1.520262271	1.722207472	1.876771197	1.72164195	0.164193117
SCPv_0855	2019	TRUE	1	1.732231855	2.000549614	2.299795449	2.00394109	0.226527773
SCPv_0856	2019	FALSE	0	1	1	1	1	0.004774285
SCPv_1143	2023	FALSE	0	1	1	1	1	0
SCPv_1144	2023	FALSE	0	1	1	1	1	0.001352657
SCPv_1145	2023	FALSE	0	1	1	1	1	0
SCPv_1146	2023	FALSE	0	1	1	1	1	0
SCPv_1147	2023	FALSE	0	1	1	1	1	0
SCPv_1148	2023	FALSE	0	1	1	1	1	0
SCPv_1149	2023	FALSE	0	1	1	1	1	0
SCPv_1150	2023	FALSE	0	1	1	1	1	0
SCPv_1151	2023	FALSE	0	1	1	1	1	0
SCPv_1152	2023	FALSE	0	1	1	1	1	0
SCPv_1153	2023	FALSE	0	1	1	1	1	0
SCPv_1154	2023	TRUE	1	1.246360779	1.422279179	1.593021154	1.411146554	0.124043677
SCPv_1155	2023	FALSE	0	1	1	1	1	0
SCPv_1156	2023	FALSE	0	1	1	1	1	0.002460359
SCPv_1157	2023	FALSE	0	1	1	1	1	0
SCPv_1158	2023	FALSE	0	1	1	1	1	0.001282022
SCPv_1159	2023	FALSE	0	1	1	1	1	0.003320994
SCPv_1160	2023	FALSE	0	1	1	1	1	0
SCPv_1161	2023	FALSE	0	1	1	1	1	0
SCPv_1162	2023	FALSE	0	1	1	1	1	0
SCPv_1164	2023	FALSE	0	1	1	1	1	0
SCPv_1165	2023	FALSE	0	1	1	1	1	0
SCPv_1166	2023	TRUE	1	1.57334125	1.736771792	1.875252509	1.731174058	0.230757972
SCPv_1167	2023	FALSE	0	1	1	1	1	0
SCPv_1168	2023	FALSE	0	1	1	1	1	0
SCPv_1169	2023	FALSE	0.051	1	1	1.119657576	1.005490853	0
SCPv_1170	2023	FALSE	0	1	1	1	1	0
SCPv_1171	2023	FALSE	0	1	1	1	1	0
SCPv_1172	2023	FALSE	0	1	1	1	1	0
SCPv_1174	2023	FALSE	0	1	1	1	1	0
SCPv_1175	2023	FALSE	0	1	1	1	1	0.001748461
SCPv_1176	2023	FALSE	0	1	1	1	1	0
SCPv_1178	2023	FALSE	0	1	1	1	1	0
SCPv_1179	2023	FALSE	0	1	1	1	1	0
SCPv_1180	2023	FALSE	0	1	1	1	1	0
SCPv_1181	2023	FALSE	0	1	1	1	1	0
SCPv_1182	2023	FALSE	0	1	1	1	1	0
SCPv_1183	2023	FALSE	0	1	1	1	1	0
SCPv_1184	2023	FALSE	0	1	1	1	1	0
SCPv_1185	2023	FALSE	0	1	1	1	1	0
SCPv_1189	2023	FALSE	0	1	1	1	1	0.002427484
SCPv_1190	2023	FALSE	0	1	1	1	1	0
SCPv_1192	2023	FALSE	0	1	1	1	1	0
