## Supplementary Data 1 for "Temporal trends in *Plasmodium vivax* diversity in eastern Cambodia evidence declining transmission"

Sample_ID	Follow-up	Year	Region	Country	Species_PCR	Total_Read_Pairs	Filtered_Read_Pairs	No_Successful_Genotyped_loci
Kim_003	D0	2015	Rattanakiri	Cambodia	Plasmodium vivax	43517	41479	91
Kim_004	D0	2015	Rattanakiri	Cambodia	Plasmodium vivax	63243	60674	91
Kim_005	D0	2015	Rattanakiri	Cambodia	Plasmodium vivax	46675	44752	89
Kim_007	D0	2015	Rattanakiri	Cambodia	Plasmodium vivax	60659	58396	91
Kim_008	D0	2015	Rattanakiri	Cambodia	Plasmodium vivax	60066	57762	91
Kim_009	D0	2015	Rattanakiri	Cambodia	Plasmodium vivax	66313	63370	92
Kim_010	D0	2015	Rattanakiri	Cambodia	Plasmodium vivax	55588	53336	90
Kim_011	D0	2015	Rattanakiri	Cambodia	Plasmodium vivax	31572	30153	90
Kim_012	D0	2015	Rattanakiri	Cambodia	Plasmodium vivax	42036	40345	90
Kim_013	D0	2015	Rattanakiri	Cambodia	Plasmodium vivax	44033	42177	90
Kim_014	D0	2015	Rattanakiri	Cambodia	Plasmodium vivax	42706	41067	91
Kim_015	D0	2015	Rattanakiri	Cambodia	Plasmodium vivax	40151	38551	92
Kim_016	D0	2015	Rattanakiri	Cambodia	Plasmodium vivax	40789	38796	91
Kim_017	D0	2015	Rattanakiri	Cambodia	Plasmodium vivax	51910	49811	91
Kim_018	D0	2015	Rattanakiri	Cambodia	Plasmodium vivax	44390	42592	91
Kim_019	D0	2015	Rattanakiri	Cambodia	Plasmodium vivax	42804	41017	91
Kim_020	D0	2015	Rattanakiri	Cambodia	Plasmodium vivax	32761	31388	90
Kim_021	D0	2015	Rattanakiri	Cambodia	Plasmodium vivax	35254	33764	91
Kim_022	D0	2015	Rattanakiri	Cambodia	Plasmodium vivax	44436	42595	90
Kim_023	D0	2015	Rattanakiri	Cambodia	Plasmodium vivax	40708	38891	92
Kim_024	D0	2015	Rattanakiri	Cambodia	Plasmodium vivax	43054	41324	90
Kim_025	D0	2015	Rattanakiri	Cambodia	Plasmodium vivax	45882	43976	90
Kim_026	D0	2015	Rattanakiri	Cambodia	Plasmodium vivax	31664	29364	89
Kim_027	D0	2015	Rattanakiri	Cambodia	Plasmodium vivax	31265	30107	90
Kim_028	D0	2015	Rattanakiri	Cambodia	Plasmodium vivax	55023	52879	90
Kim_029	D0	2015	Rattanakiri	Cambodia	Plasmodium vivax	48308	46474	91
Kim_030	D0	2015	Rattanakiri	Cambodia	Plasmodium vivax	44402	42487	89
Kim_031	D0	2015	Rattanakiri	Cambodia	Plasmodium vivax	54269	52081	92
Kim_032	D0	2015	Rattanakiri	Cambodia	Plasmodium vivax	46487	44665	92
Kim_033	D0	2015	Rattanakiri	Cambodia	Plasmodium vivax	43612	41830	91
Kim_042	D0	2015	Rattanakiri	Cambodia	Plasmodium vivax	36764	35190	91
Kim_055	D0	2015	Rattanakiri	Cambodia	Plasmodium vivax	41921	40217	92
Kim_056	D0	2015	Rattanakiri	Cambodia	Plasmodium vivax	41973	40317	91
Kim_057	D0	2015	Rattanakiri	Cambodia	Plasmodium vivax	41907	40114	92
Kim_058	D0	2015	Rattanakiri	Cambodia	Plasmodium vivax	49355	47249	92
Kim_062	D0	2015	Rattanakiri	Cambodia	Plasmodium vivax	26411	25287	89
Kim_063	D0	2015	Rattanakiri	Cambodia	Plasmodium vivax	49382	47356	92
Kim_066	D0	2015	Rattanakiri	Cambodia	Plasmodium vivax	51139	49012	90
Kim_067	D0	2015	Rattanakiri	Cambodia	Plasmodium vivax	64927	62392	90
Kim_068	D0	2015	Rattanakiri	Cambodia	Plasmodium vivax	81065	77619	89
Kim_069	D0	2015	Rattanakiri	Cambodia	Plasmodium vivax	52060	49758	89
Kim_070	D0	2015	Rattanakiri	Cambodia	Plasmodium vivax	63045	60197	91
Kim_071	D0	2015	Rattanakiri	Cambodia	Plasmodium vivax	61724	59006	92
Kim_072	D0	2015	Rattanakiri	Cambodia	Plasmodium vivax	61095	58422	89
Kim_073	D0	2015	Rattanakiri	Cambodia	Plasmodium vivax	59146	56631	89
NI_003	D0	2014	Rattanakiri	Cambodia	Plasmodium vivax	43767	41856	91
NI_006	D0	2014	Rattanakiri	Cambodia	Plasmodium vivax	-	-	-
NI_011	D0	2014	Rattanakiri	Cambodia	Plasmodium vivax	43652	41985	92
NI_012	D0	2014	Rattanakiri	Cambodia	Plasmodium vivax	13109	12512	91
NI_015	D0	2014	Rattanakiri	Cambodia	Plasmodium vivax	48389	46438	90
NI_025	D0	2014	Rattanakiri	Cambodia	Plasmodium vivax	49974	47963	91
NI_026	D0	2014	Rattanakiri	Cambodia	Plasmodium vivax	43315	41351	90
NI_027	D0	2014	Rattanakiri	Cambodia	Plasmodium vivax	42053	40223	89
NI_032	D0	2014	Rattanakiri	Cambodia	Plasmodium vivax	50751	48614	91
NI_033	D0	2014	Rattanakiri	Cambodia	Plasmodium vivax	31191	29979	89
NI_034	D0	2014	Rattanakiri	Cambodia	Plasmodium vivax	44617	42800	90
NI_035	D0	2014	Rattanakiri	Cambodia	Plasmodium vivax	51407	49335	91
NI_036	D0	2014	Rattanakiri	Cambodia	Plasmodium vivax	31194	30004	92
NI_037	D0	2014	Rattanakiri	Cambodia	Plasmodium vivax	19654	18876	91
NI_038	D0	2014	Rattanakiri	Cambodia	Plasmodium vivax	36393	34882	89
NI_039	D0	2014	Rattanakiri	Cambodia	Plasmodium vivax	46601	44820	90
NI_040	D0	2014	Rattanakiri	Cambodia	Plasmodium vivax	35787	34207	90
NI_041	D0	2014	Rattanakiri	Cambodia	Plasmodium vivax	32261	30995	89
NI_042	D0	2014	Rattanakiri	Cambodia	Plasmodium vivax	31489	30152	92
NI_043	D0	2014	Rattanakiri	Cambodia	Plasmodium vivax	41824	39944	92
NI_044	D0	2014	Rattanakiri	Cambodia	Plasmodium vivax	39982	38655	90
NI_045	D0	2014	Rattanakiri	Cambodia	Plasmodium vivax	42256	40692	91
NI_048	D0	2014	Rattanakiri	Cambodia	Plasmodium vivax	36613	35078	90
NI_050	D0	2014	Rattanakiri	Cambodia	Plasmodium vivax	26179	24928	92
NI_051	D0	2014	Rattanakiri	Cambodia	Plasmodium vivax	39989	38309	91
NI_052	D0	2014	Rattanakiri	Cambodia	Plasmodium vivax	38253	36525	91
NI_053	D0	2014	Rattanakiri	Cambodia	Plasmodium vivax	40673	38857	91
NI_056	D0	2014	Rattanakiri	Cambodia	Plasmodium vivax	37217	35703	90
NI_057	D0	2014	Rattanakiri	Cambodia	Plasmodium vivax	53817	51606	91
NI_058	D0	2014	Rattanakiri	Cambodia	Plasmodium vivax	37630	35961	91
NI_059	D0	2014	Rattanakiri	Cambodia	Plasmodium vivax	41614	39881	91
NI_060	D0	2014	Rattanakiri	Cambodia	Plasmodium vivax	54661	52171	92
NI_061	D0	2014	Rattanakiri	Cambodia	Plasmodium vivax	63072	60747	92
NI_062	D0	2014	Rattanakiri	Cambodia	Plasmodium vivax	55171	52885	92
NI_064	D0	2014	Rattanakiri	Cambodia	Plasmodium vivax	51888	49661	90
NI_065	D0	2014	Rattanakiri	Cambodia	Plasmodium vivax	45045	43460	91
NI_066	D0	2014	Rattanakiri	Cambodia	Plasmodium vivax	51667	49428	90
NI_067	D0	2014	Rattanakiri	Cambodia	Plasmodium vivax	39770	38003	89
SCPv_0787	D0	2019	Mondulkiri	Cambodia	Plasmodium vivax	51537	49336	91
SCPv_0788	D0	2019	Mondulkiri	Cambodia	Plasmodium vivax	36828	35006	91
SCPv_0789	D0	2019	Mondulkiri	Cambodia	Plasmodium vivax	40527	38953	91
SCPv_0790	D0	2019	Mondulkiri	Cambodia	Plasmodium vivax	44475	42597	91
SCPv_0793	D0	2019	Mondulkiri	Cambodia	Plasmodium vivax	38156	36525	91
SCPv_0794	D0	2019	Mondulkiri	Cambodia	Plasmodium vivax	36266	34652	91
SCPv_0795	D0	2019	Mondulkiri	Cambodia	Plasmodium vivax	50211	48229	91
SCPv_0796	D0	2019	Mondulkiri	Cambodia	Plasmodium vivax	42529	40700	91
SCPv_0797	D0	2019	Mondulkiri	Cambodia	Plasmodium vivax	48724	46825	92
SCPv_0798	D0	2019	Mondulkiri	Cambodia	Plasmodium vivax	66059	63175	92
SCPv_0799	D0	2019	Mondulkiri	Cambodia	Plasmodium vivax	119466	114086	92
SCPv_0800	D0	2019	Mondulkiri	Cambodia	Plasmodium vivax	65197	62545	92
SCPv_0801	D0	2019	Mondulkiri	Cambodia	Plasmodium vivax	57981	55318	92
SCPv_0802	D0	2019	Mondulkiri	Cambodia	Plasmodium vivax	29452	28164	91
SCPv_0803	D0	2019	Mondulkiri	Cambodia	Plasmodium vivax	44222	42236	90
SCPv_0804	D0	2019	Mondulkiri	Cambodia	Plasmodium vivax	8123	7750	91
SCPv_0806	D0	2019	Mondulkiri	Cambodia	Plasmodium vivax	44610	42444	90
SCPv_0807	D0	2019	Mondulkiri	Cambodia	Plasmodium vivax	40922	39125	92
SCPv_0809	D0	2019	Mondulkiri	Cambodia	Plasmodium vivax	38870	36955	89
SCPv_0810	D0	2019	Mondulkiri	Cambodia	Plasmodium vivax	37646	36135	90
SCPv_0811	D0	2019	Mondulkiri	Cambodia	Plasmodium vivax	37994	36241	89
SCPv_0813	D0	2019	Mondulkiri	Cambodia	Plasmodium vivax	21987	21086	91
SCPv_0822	D0	2019	Mondulkiri	Cambodia	Plasmodium vivax	49578	47545	91
SCPv_0824	D0	2019	Mondulkiri	Cambodia	Plasmodium vivax	32033	30681	90
SCPv_0825	D0	2019	Mondulkiri	Cambodia	Plasmodium vivax	103933	99001	91
SCPv_0826	D0	2019	Mondulkiri	Cambodia	Plasmodium vivax	99182	94553	91
SCPv_0828	D0	2019	Mondulkiri	Cambodia	Plasmodium vivax	95755	91663	92
SCPv_0831	D0	2019	Mondulkiri	Cambodia	Plasmodium vivax	55450	53071	91
SCPv_0832	D0	2019	Mondulkiri	Cambodia	Plasmodium vivax	140914	135353	90
SCPv_0833	D0	2019	Mondulkiri	Cambodia	Plasmodium vivax	78603	75166	92
SCPv_0834	D0	2019	Mondulkiri	Cambodia	Plasmodium vivax	64252	61035	92
SCPv_0835	D0	2019	Mondulkiri	Cambodia	Plasmodium vivax	56192	53312	89
SCPv_0836	D0	2019	Mondulkiri	Cambodia	Plasmodium vivax	68965	66316	91
SCPv_0837	D0	2019	Mondulkiri	Cambodia	Plasmodium vivax	53146	50801	90
SCPv_0838	D0	2019	Mondulkiri	Cambodia	Plasmodium vivax	61369	58701	92
SCPv_0839	D0	2019	Mondulkiri	Cambodia	Plasmodium vivax	45222	43436	92
SCPv_0843	D0	2019	Mondulkiri	Cambodia	Plasmodium vivax	49817	47830	90
SCPv_0844	D0	2019	Mondulkiri	Cambodia	Plasmodium vivax	100087	96953	92
SCPv_0845	D0	2019	Mondulkiri	Cambodia	Plasmodium vivax	45450	43085	90
SCPv_0846	D0	2019	Mondulkiri	Cambodia	Plasmodium vivax	45602	43486	92
SCPv_0847	D0	2019	Mondulkiri	Cambodia	Plasmodium vivax	42565	40691	91
SCPv_0848	D0	2019	Mondulkiri	Cambodia	Plasmodium vivax	42166	40379	91
SCPv_0849	D0	2019	Mondulkiri	Cambodia	Plasmodium vivax	46570	44631	91
SCPv_0850	D0	2019	Mondulkiri	Cambodia	Plasmodium vivax	47950	45878	91
SCPv_0851	D0	2019	Mondulkiri	Cambodia	Plasmodium vivax	43204	41132	88
SCPv_0852	D0	2019	Mondulkiri	Cambodia	Plasmodium vivax	54361	51902	91
SCPv_0853	D0	2019	Mondulkiri	Cambodia	Plasmodium vivax	35781	34168	92
SCPv_0854	D0	2019	Mondulkiri	Cambodia	Plasmodium vivax	54219	51651	91
SCPv_0855	D0	2019	Mondulkiri	Cambodia	Plasmodium vivax	47752	45800	91
SCPv_0856	D0	2019	Mondulkiri	Cambodia	Plasmodium vivax	97623	93536	91
SCPv_1143	D0	2023	Mondulkiri	Cambodia	Plasmodium vivax	6063	5840	88
SCPv_1144	D0	2023	Mondulkiri	Cambodia	Plasmodium vivax	45221	43445	92
SCPv_1145	D0	2023	Mondulkiri	Cambodia	Plasmodium vivax	41469	39863	90
SCPv_1146	D0	2023	Mondulkiri	Cambodia	Plasmodium vivax	50369	48037	90
SCPv_1147	D0	2023	Mondulkiri	Cambodia	Plasmodium vivax	7033	6705	90
SCPv_1148	D0	2023	Mondulkiri	Cambodia	Plasmodium vivax	37976	36446	92
SCPv_1149	D0	2023	Mondulkiri	Cambodia	Plasmodium vivax	41421	39603	90
SCPv_1150	D0	2023	Mondulkiri	Cambodia	Plasmodium vivax	51362	49080	92
SCPv_1151	D0	2023	Mondulkiri	Cambodia	Plasmodium vivax	52359	50427	92
SCPv_1152	D0	2023	Mondulkiri	Cambodia	Plasmodium vivax	36858	35319	90
SCPv_1153	D0	2023	Mondulkiri	Cambodia	Plasmodium vivax	14466	13891	91
SCPv_1154	D0	2023	Mondulkiri	Cambodia	Plasmodium vivax	36414	34596	90
SCPv_1155	D0	2023	Mondulkiri	Cambodia	Plasmodium vivax	40687	39086	89
SCPv_1156	D0	2023	Mondulkiri	Cambodia	Plasmodium vivax	44322	42451	90
SCPv_1157	D0	2023	Mondulkiri	Cambodia	Plasmodium vivax	47039	44778	91
SCPv_1158	D0	2023	Mondulkiri	Cambodia	Plasmodium vivax	57559	55265	91
SCPv_1159	D0	2023	Mondulkiri	Cambodia	Plasmodium vivax	37246	35674	89
SCPv_1160	D0	2023	Mondulkiri	Cambodia	Plasmodium vivax	36845	35426	91
SCPv_1161	D0	2023	Mondulkiri	Cambodia	Plasmodium vivax	35359	33595	90
SCPv_1162	D0	2023	Mondulkiri	Cambodia	Plasmodium vivax	40750	38962	91
SCPv_1164	D0	2023	Mondulkiri	Cambodia	Plasmodium vivax	38414	36847	91
SCPv_1165	D0	2023	Mondulkiri	Cambodia	Plasmodium vivax	59249	57033	91
SCPv_1166	D0	2023	Mondulkiri	Cambodia	Plasmodium vivax	40111	38419	91
SCPv_1167	D0	2023	Mondulkiri	Cambodia	Plasmodium vivax	33475	32244	91
SCPv_1168	D0	2023	Mondulkiri	Cambodia	Plasmodium vivax	34259	32848	90
SCPv_1169	D0	2023	Mondulkiri	Cambodia	Plasmodium vivax	34494	33121	90
SCPv_1170	D0	2023	Mondulkiri	Cambodia	Plasmodium vivax	18657	17836	90
SCPv_1171	D0	2023	Mondulkiri	Cambodia	Plasmodium vivax	9787	9244	87
SCPv_1172	D0	2023	Mondulkiri	Cambodia	Plasmodium vivax	13518	12989	91
SCPv_1173	D0	2023	Mondulkiri	Cambodia	Plasmodium vivax	-	-	-
SCPv_1174	D0	2023	Mondulkiri	Cambodia	Plasmodium vivax	55703	53458	90
SCPv_1175	D0	2023	Mondulkiri	Cambodia	Plasmodium vivax	30231	28945	90
SCPv_1176	D0	2023	Mondulkiri	Cambodia	Plasmodium vivax	14053	13517	91
SCPv_1178	D0	2023	Mondulkiri	Cambodia	Plasmodium vivax	34495	32967	89
SCPv_1179	D0	2023	Mondulkiri	Cambodia	Plasmodium vivax	19689	18876	89
SCPv_1180	D0	2023	Mondulkiri	Cambodia	Plasmodium vivax	17002	16385	91
SCPv_1181	D0	2023	Mondulkiri	Cambodia	Plasmodium vivax	42598	40756	91
SCPv_1182	D0	2023	Mondulkiri	Cambodia	Plasmodium vivax	53947	51634	90
SCPv_1183	D0	2023	Mondulkiri	Cambodia	Plasmodium vivax	43310	41550	91
SCPv_1184	D0	2023	Mondulkiri	Cambodia	Plasmodium vivax	14020	13395	91
SCPv_1185	D0	2023	Mondulkiri	Cambodia	Plasmodium vivax	47341	45381	91
SCPv_1186	D0	2023	Mondulkiri	Cambodia	Plasmodium vivax	644	563	55
SCPv_1187	D0	2023	Mondulkiri	Cambodia	Plasmodium vivax	-	-	-
SCPv_1188	D0	2023	Mondulkiri	Cambodia	Plasmodium vivax	735	648	53
SCPv_1189	D0	2023	Mondulkiri	Cambodia	Plasmodium vivax	18304	17564	91
SCPv_1190	D0	2023	Mondulkiri	Cambodia	Plasmodium vivax	25834	24683	91
SCPv_1191	D0	2023	Mondulkiri	Cambodia	Plasmodium vivax	327	272	33
SCPv_1192	D0	2023	Mondulkiri	Cambodia	Plasmodium vivax	15294	14355	90
SCPv_1193	D0	2023	Mondulkiri	Cambodia	Plasmodium vivax	11	0	0
